# scRNAseq of thyroid eye disease orbital fat demonstrates fibroblast thyroid hormone signaling and SPARC production

**DOI:** 10.64898/2026.02.24.26346524

**Authors:** Emma JS Robinson, Kathrine Boest-Bjerg, Carlos Cuadros Sánchez, Sylvie Agnello, Alexandros Delimichalis, Gina-Eva Göertz, Insa Nolte, James A Pearson, Robert Andrews, Ilaria Muller, Ebony Smith, Liz Palmer, Jadwiga Furmaniak, Marian Ludgate, Peter N Taylor, Anja Eckstein, Sarah J Richardson, Catherine Rennie, Daniel S Morris, Anjana Haridas, Vickie Lee, Colin M Dayan, Stephanie J Hanna

## Abstract

There is an unmet need to identify biomarkers of active thyroid eye disease (TED). scRNAseq revealed that orbital fibroblasts from orbital decompressions in people with TED express high levels of thyroid hormone receptors, growth factor receptors, including insulin-like growth factor 1 receptor (IGF1R), and extracellular matrix proteins including SPARC (osteonectin), whereas orbital fat endothelial cells expressed thyroid peroxidase (TPO).

SPARC was significantly raised in the serum of people with thyroid disease compared to healthy controls. Furthermore, those with moderate, severe and sight threatening TED had higher SPARC levels than those with thyroid disease but free of TED or mild TED. Free-triiodothyronine (FT3) levels were positively correlated with SPARC in moderate-sight threatening TED. SPARC and IGF1 were positively correlated across people with thyroid disease alone, as well as TED. Thyroid stimulating hormone (TSH) levels were negatively correlated with SPARC in moderate-sight threatening TED. When participants were followed longitudinally, SPARC decreased after the active phase of TED. At the protein level, immunohistochemistry indicated that SPARC was heterogeneously expressed by fibroblasts in both control and TED orbital fat.

SPARC is a key mediator of fibrosis and deposition of extracellular matrix and the correlation of SPARC serum levels to TED status and FT3 make it a promising biomarker of active TED.
