## Supplemental Table 1 for "scRNAseq of thyroid eye disease orbital fat demonstrates fibroblast thyroid hormone signaling and SPARC production"

### Sheet: Statistical tests of serum 
Analyte	group1	group2	n1	n2	statistic	p	p.adj	p.adj.signif
IGF1		NO SIGN	20	41	150.5	6.91e-05	0.000415	***
IGF1		MILD	20	25	115	0.002	0.011	*
IGF1		MODERATE-SIGHT THREATENING	20	52	292.5	0.004	0.017	*
IGF1	NO SIGN	MILD	41	25	679	0.028	0.085	ns
IGF1	NO SIGN	MODERATE-SIGHT THREATENING	41	52	1340.5	0.034	0.085	ns
IGF1	MILD	MODERATE-SIGHT THREATENING	25	52	656	0.952	0.952	ns
IGF1	Control	MILDCIRTED	20	7	38	0.081	1	ns
IGF1	Control	MILDIDG	20	5	17	0.027	0.571	ns
IGF1	Control	MILDINDIGO	20	13	60	0.01	0.25	ns
IGF1	Control	MODERATE-SIGHT THREATENINGCIRTED	20	41	219.5	0.004	0.088	ns
IGF1	Control	MODERATE-SIGHT THREATENINGINDIGO	20	11	73	0.132	1	ns
IGF1	Control	NO SIGNIDG	20	26	73.5	3.76e-05	0.001	***
IGF1	Control	NO SIGNINDIGO	20	15	77	0.016	0.345	ns
IGF1	MILDCIRTED	MILDIDG	7	5	11	0.343	1	ns
IGF1	MILDCIRTED	MILDINDIGO	7	13	44.5	0.968	1	ns
IGF1	MILDCIRTED	MODERATE-SIGHT THREATENINGCIRTED	7	41	133.5	0.781	1	ns
IGF1	MILDCIRTED	MODERATE-SIGHT THREATENINGINDIGO	7	11	47	0.479	1	ns
IGF1	MILDCIRTED	NO SIGNIDG	7	26	50	0.074	1	ns
IGF1	MILDCIRTED	NO SIGNINDIGO	7	15	47.5	0.751	1	ns
IGF1	MILDIDG	MILDINDIGO	5	13	50	0.094	1	ns
IGF1	MILDIDG	MODERATE-SIGHT THREATENINGCIRTED	5	41	117	0.621	1	ns
IGF1	MILDIDG	MODERATE-SIGHT THREATENINGINDIGO	5	11	46	0.038	0.722	ns
IGF1	MILDIDG	NO SIGNIDG	5	26	45	0.295	1	ns
IGF1	MILDIDG	NO SIGNINDIGO	5	15	47.5	0.407	1	ns
IGF1	MILDINDIGO	MODERATE-SIGHT THREATENINGCIRTED	13	41	216.5	0.317	1	ns
IGF1	MILDINDIGO	MODERATE-SIGHT THREATENINGINDIGO	13	11	96	0.167	1	ns
IGF1	MILDINDIGO	NO SIGNIDG	13	26	67.5	0.003	0.068	ns
IGF1	MILDINDIGO	NO SIGNINDIGO	13	15	88.5	0.695	1	ns
IGF1	MODERATE-SIGHT THREATENINGCIRTED	MODERATE-SIGHT THREATENINGINDIGO	41	11	308	0.066	1	ns
IGF1	MODERATE-SIGHT THREATENINGCIRTED	NO SIGNIDG	41	26	364.5	0.031	0.612	ns
IGF1	MODERATE-SIGHT THREATENINGCIRTED	NO SIGNINDIGO	41	15	331	0.67	1	ns
IGF1	MODERATE-SIGHT THREATENINGINDIGO	NO SIGNIDG	11	26	40	0.000658	0.018	*
IGF1	MODERATE-SIGHT THREATENINGINDIGO	NO SIGNINDIGO	11	15	56	0.18	1	ns
IGF1	NO SIGNIDG	NO SIGNINDIGO	26	15	288.5	0.012	0.271	ns
PDGF		NO SIGN	20	40	256.5	0.025	0.14	ns
PDGF		MILD	20	21	137	0.059	0.234	ns
PDGF		MODERATE-SIGHT THREATENING	20	49	476.5	0.863	1	ns
PDGF	NO SIGN	MILD	40	21	407.5	0.855	1	ns
PDGF	NO SIGN	MODERATE-SIGHT THREATENING	40	49	1255.5	0.023	0.14	ns
PDGF	MILD	MODERATE-SIGHT THREATENING	21	49	654.5	0.074	0.234	ns
PDGF	Control	MILDCIRTED	20	4	43	0.846	1	ns
PDGF	Control	MILDIDG	20	4	27	0.333	1	ns
PDGF	Control	MILDINDIGO	20	13	67	0.021	0.511	ns
PDGF	Control	MODERATE-SIGHT THREATENINGCIRTED	20	38	408.5	0.647	1	ns
PDGF	Control	MODERATE-SIGHT THREATENINGINDIGO	20	11	68	0.087	1	ns
PDGF	Control	NO SIGNIDG	20	25	198	0.239	1	ns
PDGF	Control	NO SIGNINDIGO	20	15	58.5	0.002	0.065	ns
PDGF	MILDCIRTED	MILDIDG	4	4	6	0.686	1	ns
PDGF	MILDCIRTED	MILDINDIGO	4	13	10	0.079	1	ns
PDGF	MILDCIRTED	MODERATE-SIGHT THREATENINGCIRTED	4	38	75	0.983	1	ns
PDGF	MILDCIRTED	MODERATE-SIGHT THREATENINGINDIGO	4	11	14	0.343	1	ns
PDGF	MILDCIRTED	NO SIGNIDG	4	25	36.5	0.411	1	ns
PDGF	MILDCIRTED	NO SIGNINDIGO	4	15	9.5	0.045	1	ns
PDGF	MILDIDG	MILDINDIGO	4	13	18	0.412	1	ns
PDGF	MILDIDG	MODERATE-SIGHT THREATENINGCIRTED	4	38	106	0.206	1	ns
PDGF	MILDIDG	MODERATE-SIGHT THREATENINGINDIGO	4	11	19	0.753	1	ns
PDGF	MILDIDG	NO SIGNIDG	4	25	59	0.604	1	ns
PDGF	MILDIDG	NO SIGNINDIGO	4	15	15.5	0.161	1	ns
PDGF	MILDINDIGO	MODERATE-SIGHT THREATENINGCIRTED	13	38	369	0.009	0.216	ns
PDGF	MILDINDIGO	MODERATE-SIGHT THREATENINGINDIGO	13	11	71.5	1	1	ns
PDGF	MILDINDIGO	NO SIGNIDG	13	25	221	0.074	1	ns
PDGF	MILDINDIGO	NO SIGNINDIGO	13	15	91	0.786	1	ns
PDGF	MODERATE-SIGHT THREATENINGCIRTED	MODERATE-SIGHT THREATENINGINDIGO	38	11	131.5	0.065	1	ns
PDGF	MODERATE-SIGHT THREATENINGCIRTED	NO SIGNIDG	38	25	345	0.069	1	ns
PDGF	MODERATE-SIGHT THREATENINGCIRTED	NO SIGNINDIGO	38	15	115	0.000817	0.023	*
PDGF	MODERATE-SIGHT THREATENINGINDIGO	NO SIGNIDG	11	25	166.5	0.328	1	ns
PDGF	MODERATE-SIGHT THREATENINGINDIGO	NO SIGNINDIGO	11	15	78	0.838	1	ns
PDGF	NO SIGNIDG	NO SIGNINDIGO	25	15	93	0.008	0.195	ns
PDL1		NO SIGN	20	41	508	0.128	0.512	ns
PDL1		MILD	20	25	327.5	0.075	0.374	ns
PDL1		MODERATE-SIGHT THREATENING	20	52	572	0.515	1	ns
PDL1	NO SIGN	MILD	41	25	551.5	0.602	1	ns
PDL1	NO SIGN	MODERATE-SIGHT THREATENING	41	52	895	0.182	0.546	ns
PDL1	MILD	MODERATE-SIGHT THREATENING	25	52	470	0.049	0.293	ns
PDL1	Control	MILDCIRTED	20	7	83	0.485	1	ns
PDL1	Control	MILDIDG	20	5	66	0.289	1	ns
PDL1	Control	MILDINDIGO	20	13	178.5	0.075	1	ns
PDL1	Control	MODERATE-SIGHT THREATENINGCIRTED	20	41	395	0.824	1	ns
PDL1	Control	MODERATE-SIGHT THREATENINGINDIGO	20	11	177	0.005	0.122	ns
PDL1	Control	NO SIGNIDG	20	26	332	0.109	1	ns
PDL1	Control	NO SIGNINDIGO	20	15	176	0.39	1	ns
PDL1	MILDCIRTED	MILDIDG	7	5	19	0.866	1	ns
PDL1	MILDCIRTED	MILDINDIGO	7	13	51	0.685	1	ns
PDL1	MILDCIRTED	MODERATE-SIGHT THREATENINGCIRTED	7	41	105.5	0.273	1	ns
PDL1	MILDCIRTED	MODERATE-SIGHT THREATENINGINDIGO	7	11	53	0.149	1	ns
PDL1	MILDCIRTED	NO SIGNIDG	7	26	93	0.946	1	ns
PDL1	MILDCIRTED	NO SIGNINDIGO	7	15	48.5	0.798	1	ns
PDL1	MILDIDG	MILDINDIGO	5	13	30.5	0.88	1	ns
PDL1	MILDIDG	MODERATE-SIGHT THREATENINGCIRTED	5	41	54	0.09	1	ns
PDL1	MILDIDG	MODERATE-SIGHT THREATENINGINDIGO	5	11	36	0.298	1	ns
PDL1	MILDIDG	NO SIGNIDG	5	26	60	0.805	1	ns
PDL1	MILDIDG	NO SIGNINDIGO	5	15	32	0.652	1	ns
PDL1	MILDINDIGO	MODERATE-SIGHT THREATENINGCIRTED	13	41	119.5	0.003	0.081	ns
PDL1	MILDINDIGO	MODERATE-SIGHT THREATENINGINDIGO	13	11	102	0.063	1	ns
PDL1	MILDINDIGO	NO SIGNIDG	13	26	161	0.82	1	ns
PDL1	MILDINDIGO	NO SIGNINDIGO	13	15	79	0.396	1	ns
PDL1	MODERATE-SIGHT THREATENINGCIRTED	MODERATE-SIGHT THREATENINGINDIGO	41	11	391.5	0.000194	0.005	**
PDL1	MODERATE-SIGHT THREATENINGCIRTED	NO SIGNIDG	41	26	733	0.01	0.25	ns
PDL1	MODERATE-SIGHT THREATENINGCIRTED	NO SIGNINDIGO	41	15	371	0.243	1	ns
PDL1	MODERATE-SIGHT THREATENINGINDIGO	NO SIGNIDG	11	26	84	0.041	0.977	ns
PDL1	MODERATE-SIGHT THREATENINGINDIGO	NO SIGNINDIGO	11	15	49	0.062	1	ns
PDL1	NO SIGNIDG	NO SIGNINDIGO	26	15	177.5	0.637	1	ns
FGFb		NO SIGN	20	37	354.5	0.802	1	ns
FGFb		MILD	20	20	222.5	0.552	1	ns
FGFb		MODERATE-SIGHT THREATENING	20	47	461.5	0.913	1	ns
FGFb	NO SIGN	MILD	37	20	422	0.389	1	ns
FGFb	NO SIGN	MODERATE-SIGHT THREATENING	37	47	895	0.822	1	ns
FGFb	MILD	MODERATE-SIGHT THREATENING	20	47	420.5	0.502	1	ns
FGFb	Control	MILDCIRTED	20	3	41	0.338	1	ns
FGFb	Control	MILDIDG	20	5	64	0.359	1	ns
FGFb	Control	MILDINDIGO	20	12	117.5	0.938	1	ns
FGFb	Control	MODERATE-SIGHT THREATENINGCIRTED	20	36	313	0.426	1	ns
FGFb	Control	MODERATE-SIGHT THREATENINGINDIGO	20	11	148.5	0.116	1	ns
FGFb	Control	NO SIGNIDG	20	23	244	0.742	1	ns
FGFb	Control	NO SIGNINDIGO	20	14	110.5	0.31	1	ns
FGFb	MILDCIRTED	MILDIDG	3	5	8	1	1	ns
FGFb	MILDCIRTED	MILDINDIGO	3	12	10	0.295	1	ns
FGFb	MILDCIRTED	MODERATE-SIGHT THREATENINGCIRTED	3	36	26.5	0.154	1	ns
FGFb	MILDCIRTED	MODERATE-SIGHT THREATENINGINDIGO	3	11	15	0.876	1	ns
FGFb	MILDCIRTED	NO SIGNIDG	3	23	28	0.63	1	ns
FGFb	MILDCIRTED	NO SIGNINDIGO	3	14	10	0.186	1	ns
FGFb	MILDIDG	MILDINDIGO	5	12	20	0.328	1	ns
FGFb	MILDIDG	MODERATE-SIGHT THREATENINGCIRTED	5	36	60.5	0.248	1	ns
FGFb	MILDIDG	MODERATE-SIGHT THREATENINGINDIGO	5	11	27	1	1	ns
FGFb	MILDIDG	NO SIGNIDG	5	23	43	0.401	1	ns
FGFb	MILDIDG	NO SIGNINDIGO	5	14	21.5	0.228	1	ns
FGFb	MILDINDIGO	MODERATE-SIGHT THREATENINGCIRTED	12	36	201	0.73	1	ns
FGFb	MILDINDIGO	MODERATE-SIGHT THREATENINGINDIGO	12	11	90.5	0.139	1	ns
FGFb	MILDINDIGO	NO SIGNIDG	12	23	145	0.821	1	ns
FGFb	MILDINDIGO	NO SIGNINDIGO	12	14	70.5	0.504	1	ns
FGFb	MODERATE-SIGHT THREATENINGCIRTED	MODERATE-SIGHT THREATENINGINDIGO	36	11	290.5	0.021	0.58	ns
FGFb	MODERATE-SIGHT THREATENINGCIRTED	NO SIGNIDG	36	23	470	0.388	1	ns
FGFb	MODERATE-SIGHT THREATENINGCIRTED	NO SIGNINDIGO	36	14	233.5	0.697	1	ns
FGFb	MODERATE-SIGHT THREATENINGINDIGO	NO SIGNIDG	11	23	104.5	0.429	1	ns
FGFb	MODERATE-SIGHT THREATENINGINDIGO	NO SIGNINDIGO	11	14	36	0.027	0.718	ns
FGFb	NO SIGNIDG	NO SIGNINDIGO	23	14	138	0.481	1	ns
FGF7		NO SIGN	20	41	412.5	0.974	1	ns
FGF7		MILD	20	25	291	0.315	1	ns
FGF7		MODERATE-SIGHT THREATENING	20	52	581.5	0.4	1	ns
FGF7	NO SIGN	MILD	41	25	624.5	0.12	0.72	ns
FGF7	NO SIGN	MODERATE-SIGHT THREATENING	41	52	1192.5	0.296	1	ns
FGF7	MILD	MODERATE-SIGHT THREATENING	25	52	609	0.625	1	ns
FGF7	Control	MILDCIRTED	20	7	85	0.378	1	ns
FGF7	Control	MILDIDG	20	5	54	0.801	1	ns
FGF7	Control	MILDINDIGO	20	13	152	0.394	1	ns
FGF7	Control	MODERATE-SIGHT THREATENINGCIRTED	20	41	424.5	0.819	1	ns
FGF7	Control	MODERATE-SIGHT THREATENINGINDIGO	20	11	157	0.025	0.62	ns
FGF7	Control	NO SIGNIDG	20	26	260.5	1	1	ns
FGF7	Control	NO SIGNINDIGO	20	15	152	0.958	1	ns
FGF7	MILDCIRTED	MILDIDG	7	5	13	0.469	1	ns
FGF7	MILDCIRTED	MILDINDIGO	7	13	39	0.591	1	ns
FGF7	MILDCIRTED	MODERATE-SIGHT THREATENINGCIRTED	7	41	111.5	0.321	1	ns
FGF7	MILDCIRTED	MODERATE-SIGHT THREATENINGINDIGO	7	11	46	0.329	1	ns
FGF7	MILDCIRTED	NO SIGNIDG	7	26	64	0.215	1	ns
FGF7	MILDCIRTED	NO SIGNINDIGO	7	15	38	0.292	1	ns
FGF7	MILDIDG	MILDINDIGO	5	13	37	0.674	1	ns
FGF7	MILDIDG	MODERATE-SIGHT THREATENINGCIRTED	5	41	93	0.736	1	ns
FGF7	MILDIDG	MODERATE-SIGHT THREATENINGINDIGO	5	11	42	0.037	0.893	ns
FGF7	MILDIDG	NO SIGNIDG	5	26	58	0.717	1	ns
FGF7	MILDIDG	NO SIGNINDIGO	5	15	31.5	0.62	1	ns
FGF7	MILDINDIGO	MODERATE-SIGHT THREATENINGCIRTED	13	41	217.5	0.294	1	ns
FGF7	MILDINDIGO	MODERATE-SIGHT THREATENINGINDIGO	13	11	99	0.052	1	ns
FGF7	MILDINDIGO	NO SIGNIDG	13	26	135	0.293	1	ns
FGF7	MILDINDIGO	NO SIGNINDIGO	13	15	74	0.264	1	ns
FGF7	MODERATE-SIGHT THREATENINGCIRTED	MODERATE-SIGHT THREATENINGINDIGO	41	11	326	0.013	0.33	ns
FGF7	MODERATE-SIGHT THREATENINGCIRTED	NO SIGNIDG	41	26	529.5	0.968	1	ns
FGF7	MODERATE-SIGHT THREATENINGCIRTED	NO SIGNINDIGO	41	15	299	0.876	1	ns
FGF7	MODERATE-SIGHT THREATENINGINDIGO	NO SIGNIDG	11	26	72	0.01	0.268	ns
FGF7	MODERATE-SIGHT THREATENINGINDIGO	NO SIGNINDIGO	11	15	39	0.011	0.294	ns
FGF7	NO SIGNIDG	NO SIGNINDIGO	26	15	191.5	0.933	1	ns
FGF23		NO SIGN	20	41	382	0.673	1	ns
FGF23		MILD	20	25	284.5	0.437	1	ns
FGF23		MODERATE-SIGHT THREATENING	20	52	594.5	0.352	1	ns
FGF23	NO SIGN	MILD	41	25	632	0.116	0.58	ns
FGF23	NO SIGN	MODERATE-SIGHT THREATENING	41	52	1368	0.02	0.118	ns
FGF23	MILD	MODERATE-SIGHT THREATENING	25	52	719	0.456	1	ns
FGF23	Control	MILDCIRTED	20	7	89.5	0.293	1	ns
FGF23	Control	MILDIDG	20	5	52.5	0.892	1	ns
FGF23	Control	MILDINDIGO	20	13	142.5	0.658	1	ns
FGF23	Control	MODERATE-SIGHT THREATENINGCIRTED	20	41	440.5	0.645	1	ns
FGF23	Control	MODERATE-SIGHT THREATENINGINDIGO	20	11	154	0.072	1	ns
FGF23	Control	NO SIGNIDG	20	26	240.5	0.674	1	ns
FGF23	Control	NO SIGNINDIGO	20	15	141.5	0.79	1	ns
FGF23	MILDCIRTED	MILDIDG	7	5	11	0.343	1	ns
FGF23	MILDCIRTED	MILDINDIGO	7	13	30.5	0.25	1	ns
FGF23	MILDCIRTED	MODERATE-SIGHT THREATENINGCIRTED	7	41	116	0.43	1	ns
FGF23	MILDCIRTED	MODERATE-SIGHT THREATENINGINDIGO	7	11	39.5	0.964	1	ns
FGF23	MILDCIRTED	NO SIGNIDG	7	26	47.5	0.058	1	ns
FGF23	MILDCIRTED	NO SIGNINDIGO	7	15	30	0.123	1	ns
FGF23	MILDIDG	MILDINDIGO	5	13	35	0.849	1	ns
FGF23	MILDIDG	MODERATE-SIGHT THREATENINGCIRTED	5	41	113.5	0.711	1	ns
FGF23	MILDIDG	MODERATE-SIGHT THREATENINGINDIGO	5	11	45	0.054	1	ns
FGF23	MILDIDG	NO SIGNIDG	5	26	56	0.648	1	ns
FGF23	MILDIDG	NO SIGNINDIGO	5	15	33.5	0.76	1	ns
FGF23	MILDINDIGO	MODERATE-SIGHT THREATENINGCIRTED	13	41	287.5	0.678	1	ns
FGF23	MILDINDIGO	MODERATE-SIGHT THREATENINGINDIGO	13	11	117.5	0.008	0.217	ns
FGF23	MILDINDIGO	NO SIGNIDG	13	26	144	0.465	1	ns
FGF23	MILDINDIGO	NO SIGNINDIGO	13	15	82	0.496	1	ns
FGF23	MODERATE-SIGHT THREATENINGCIRTED	MODERATE-SIGHT THREATENINGINDIGO	41	11	307	0.07	1	ns
FGF23	MODERATE-SIGHT THREATENINGCIRTED	NO SIGNIDG	41	26	425	0.167	1	ns
FGF23	MODERATE-SIGHT THREATENINGCIRTED	NO SIGNINDIGO	41	15	251	0.3	1	ns
FGF23	MODERATE-SIGHT THREATENINGINDIGO	NO SIGNIDG	11	26	61	0.007	0.182	ns
FGF23	MODERATE-SIGHT THREATENINGINDIGO	NO SIGNINDIGO	11	15	27	0.004	0.12	ns
FGF23	NO SIGNIDG	NO SIGNINDIGO	26	15	196	0.989	1	ns
SPARC		NO SIGN	20	41	246	0.012	0.036	*
SPARC		MILD	20	25	160	0.041	0.082	ns
SPARC		MODERATE-SIGHT THREATENING	20	51	232	0.000389	0.002	**
SPARC	NO SIGN	MILD	41	25	519.5	0.932	0.932	ns
SPARC	NO SIGN	MODERATE-SIGHT THREATENING	41	51	607.5	0.000588	0.003	**
SPARC	MILD	MODERATE-SIGHT THREATENING	25	51	372.5	0.003	0.014	*
SPARC	Control	MILDCIRTED	20	7	52	0.333	1	ns
SPARC	Control	MILDIDG	20	5	38	0.435	1	ns
SPARC	Control	MILDINDIGO	20	13	70	0.028	0.679	ns
SPARC	Control	MODERATE-SIGHT THREATENINGCIRTED	20	40	170	0.000319	0.009	**
SPARC	Control	MODERATE-SIGHT THREATENINGINDIGO	20	11	62	0.05	0.946	ns
SPARC	Control	NO SIGNIDG	20	26	162	0.031	0.679	ns
SPARC	Control	NO SIGNINDIGO	20	15	84	0.029	0.679	ns
SPARC	MILDCIRTED	MILDIDG	7	5	16	0.876	1	ns
SPARC	MILDCIRTED	MILDINDIGO	7	13	38	0.579	1	ns
SPARC	MILDCIRTED	MODERATE-SIGHT THREATENINGCIRTED	7	40	68	0.033	0.679	ns
SPARC	MILDCIRTED	MODERATE-SIGHT THREATENINGINDIGO	7	11	31	0.526	1	ns
SPARC	MILDCIRTED	NO SIGNIDG	7	26	86.5	0.86	1	ns
SPARC	MILDCIRTED	NO SIGNINDIGO	7	15	45	0.63	1	ns
SPARC	MILDIDG	MILDINDIGO	5	13	30	0.844	1	ns
SPARC	MILDIDG	MODERATE-SIGHT THREATENINGCIRTED	5	40	58	0.134	1	ns
SPARC	MILDIDG	MODERATE-SIGHT THREATENINGINDIGO	5	11	24	0.734	1	ns
SPARC	MILDIDG	NO SIGNIDG	5	26	62	0.893	1	ns
SPARC	MILDIDG	NO SIGNINDIGO	5	15	36	0.933	1	ns
SPARC	MILDINDIGO	MODERATE-SIGHT THREATENINGCIRTED	13	40	126.5	0.006	0.149	ns
SPARC	MILDINDIGO	MODERATE-SIGHT THREATENINGINDIGO	13	11	65	0.728	1	ns
SPARC	MILDINDIGO	NO SIGNIDG	13	26	178	0.8	1	ns
SPARC	MILDINDIGO	NO SIGNINDIGO	13	15	98	1	1	ns
SPARC	MODERATE-SIGHT THREATENINGCIRTED	MODERATE-SIGHT THREATENINGINDIGO	40	11	316	0.029	0.679	ns
SPARC	MODERATE-SIGHT THREATENINGCIRTED	NO SIGNIDG	40	26	764	0.001	0.038	*
SPARC	MODERATE-SIGHT THREATENINGCIRTED	NO SIGNINDIGO	40	15	461.5	0.002	0.061	ns
SPARC	MODERATE-SIGHT THREATENINGINDIGO	NO SIGNIDG	11	26	166	0.455	1	ns
SPARC	MODERATE-SIGHT THREATENINGINDIGO	NO SIGNINDIGO	11	15	92	0.64	1	ns
SPARC	NO SIGNIDG	NO SIGNINDIGO	26	15	195	1	1	ns
Fibronectin		NO SIGN	20	41	399	0.872	1	ns
Fibronectin		MILD	20	25	219	0.486	1	ns
Fibronectin		MODERATE-SIGHT THREATENING	20	52	323.5	0.014	0.068	ns
Fibronectin	NO SIGN	MILD	41	25	459	0.483	1	ns
Fibronectin	NO SIGN	MODERATE-SIGHT THREATENING	41	52	615.5	0.000497	0.003	**
Fibronectin	MILD	MODERATE-SIGHT THREATENING	25	52	483	0.07	0.28	ns
Fibronectin	Control	MILDCIRTED	20	7	39.5	0.097	1	ns
Fibronectin	Control	MILDIDG	20	5	50	1	1	ns
Fibronectin	Control	MILDINDIGO	20	13	129.5	1	1	ns
Fibronectin	Control	MODERATE-SIGHT THREATENINGCIRTED	20	41	210	0.002	0.054	ns
Fibronectin	Control	MODERATE-SIGHT THREATENINGINDIGO	20	11	113.5	0.901	1	ns
Fibronectin	Control	NO SIGNIDG	20	26	258.5	0.982	1	ns
Fibronectin	Control	NO SIGNINDIGO	20	15	140.5	0.764	1	ns
Fibronectin	MILDCIRTED	MILDIDG	7	5	26.5	0.167	1	ns
Fibronectin	MILDCIRTED	MILDINDIGO	7	13	68.5	0.074	1	ns
Fibronectin	MILDCIRTED	MODERATE-SIGHT THREATENINGCIRTED	7	41	152	0.815	1	ns
Fibronectin	MILDCIRTED	MODERATE-SIGHT THREATENINGINDIGO	7	11	60	0.057	1	ns
Fibronectin	MILDCIRTED	NO SIGNIDG	7	26	138	0.04	0.931	ns
Fibronectin	MILDCIRTED	NO SIGNINDIGO	7	15	79	0.067	1	ns
Fibronectin	MILDIDG	MILDINDIGO	5	13	31	0.921	1	ns
Fibronectin	MILDIDG	MODERATE-SIGHT THREATENINGCIRTED	5	41	50.5	0.069	1	ns
Fibronectin	MILDIDG	MODERATE-SIGHT THREATENINGINDIGO	5	11	28	1	1	ns
Fibronectin	MILDIDG	NO SIGNIDG	5	26	62.5	0.914	1	ns
Fibronectin	MILDIDG	NO SIGNINDIGO	5	15	35.5	0.896	1	ns
Fibronectin	MILDINDIGO	MODERATE-SIGHT THREATENINGCIRTED	13	41	117.5	0.003	0.064	ns
Fibronectin	MILDINDIGO	MODERATE-SIGHT THREATENINGINDIGO	13	11	75	0.862	1	ns
Fibronectin	MILDINDIGO	NO SIGNIDG	13	26	164	0.893	1	ns
Fibronectin	MILDINDIGO	NO SIGNINDIGO	13	15	87	0.645	1	ns
Fibronectin	MODERATE-SIGHT THREATENINGCIRTED	MODERATE-SIGHT THREATENINGINDIGO	41	11	378.5	0.000632	0.017	*
Fibronectin	MODERATE-SIGHT THREATENINGCIRTED	NO SIGNIDG	41	26	842.5	7.01e-05	0.002	**
Fibronectin	MODERATE-SIGHT THREATENINGCIRTED	NO SIGNINDIGO	41	15	478.5	0.002	0.042	*
Fibronectin	MODERATE-SIGHT THREATENINGINDIGO	NO SIGNIDG	11	26	129.5	0.666	1	ns
Fibronectin	MODERATE-SIGHT THREATENINGINDIGO	NO SIGNINDIGO	11	15	66	0.406	1	ns
Fibronectin	NO SIGNIDG	NO SIGNINDIGO	26	15	174.5	0.588	1	ns
