## Supplementary material for "scRNAseq of thyroid eye disease orbital fat demonstrates fibroblast thyroid hormone signaling and SPARC production": Raw Data

### Sheet: Control CIRTED IDG INDIGO
Donor_ID	Cohort	FT3 (pmol/L)	FT4 (pmol/L)	Sex	Orbitopathy	IGF1 (pg/ml)	PDGF-BB (pg/ml)	PDL1 (pg/ml)	FGF23 (pg/ml)	FGF7 (pg/ml)	FGFbasic (pg/ml)	SPARC (ng/ml)	Fibronectin (ng/ml)	CIRTED Treatment Group
1	CIRTED	4.3	10.2	female	MODERATE-SIGHT THREATENING	1885.77	936.644	2212.51	10638.2	154.828	31.0768	51.3049	1092.3	4 - SHAM Radiotherapy and PLACEBO
2	CIRTED	NA	18.4	female	MILD	1071.83	1223.3	340.168	450.438	15.65	32.685	36.7781	1115.68	2 - SHAM Radiotherapy and Azathioprine
3	CIRTED	NA	13.2	male	MODERATE-SIGHT THREATENING	9770.47	1663.65	447.111	81.9472	15.65	36.5885	35.0841	1444.43	4 - SHAM Radiotherapy and PLACEBO
4	CIRTED	NA	15	female	MODERATE-SIGHT THREATENING	2951.56	1857.2	162.617	73.0598	15.65	29.5063	74.9818	1582.26	2 - SHAM Radiotherapy and Azathioprine
5	CIRTED	NA	14	female	MODERATE-SIGHT THREATENING	1281.86	NA	216.288	258.526	15.65	NA	21.3522	1638.99	3 - Radiotherapy and PLACEBO
6	CIRTED	NA	NA	female	MODERATE-SIGHT THREATENING	2755.55	979.968	508.577	2208.32	242.831	32.35	45.457	1526.43	4 - SHAM Radiotherapy and PLACEBO
7	CIRTED	NA	16.2	female	MODERATE-SIGHT THREATENING	473.78	610.753	249.298	73.0598	15.65	NA	33.0528	669.009	2 - SHAM Radiotherapy and Azathioprine
8	CIRTED	7.1	18.4	female	MODERATE-SIGHT THREATENING	3813.49	NA	78	480.298	15.65	NA	NA	739.564	2 - SHAM Radiotherapy and Azathioprine
9	CIRTED	NA	19.7	female	MODERATE-SIGHT THREATENING	2570.57	1146.72	905.583	6219.67	220.375	39.7893	55.8462	874.462	3 - Radiotherapy and PLACEBO
10	CIRTED	NA	NA	male	MODERATE-SIGHT THREATENING	849.576	1434.32	205.418	138.448	15.65	40.469	57.3884	801.983	3 - Radiotherapy and PLACEBO
11	CIRTED	NA	NA	female	MODERATE-SIGHT THREATENING	4623.27	375.545	596.985	2225.91	125.962	37.2018	41.8288	972.476	4 - SHAM Radiotherapy and PLACEBO
12	CIRTED	6.4	31.6	female	MODERATE-SIGHT THREATENING	979.408	1110.7	152.09	144.223	15.65	43.8104	58.0537	979.723	2 - SHAM Radiotherapy and Azathioprine
13	CIRTED	NA	16.3	female	MILD	20375.6	NA	23701.8	10654.4	5507.21	NA	19.0619	310.258	3 - Radiotherapy and PLACEBO
14	CIRTED	NA	20.2	female	MODERATE-SIGHT THREATENING	307.045	153.942	173.214	121.761	15.65	NA	24.3875	801.983	3 - Radiotherapy and PLACEBO
15	CIRTED	NA	NA	female	MODERATE-SIGHT THREATENING	435.572	799.223	1224.51	6892.72	708.767	45.8424	27.3966	344.239	3 - Radiotherapy and PLACEBO
16	CIRTED	4.8	14.5	male	MODERATE-SIGHT THREATENING	5795.76	1008.18	2264.6	1581.93	217.618	48.2322	79.6051	764.135	3 - Radiotherapy and PLACEBO
17	CIRTED	NA	NA	female	MODERATE-SIGHT THREATENING	468.065	328.287	795.22	10621.8	92.372	40.0144	63.9231	692.002	2 - SHAM Radiotherapy and Azathioprine
18	CIRTED	8.8	NA	male	MILD	503.697	613.391	216.288	138.448	15.65	45.0701	64.8423	936.733	4 - SHAM Radiotherapy and PLACEBO
19	CIRTED	37	25.4	female	MODERATE-SIGHT THREATENING	20075.2	496.423	5564.34	10649.1	2982.55	45.8424	113.524	582.23	2 - SHAM Radiotherapy and Azathioprine
20	CIRTED	NA	15.3	female	MODERATE-SIGHT THREATENING	2205.52	355.923	1660.38	9220.09	1225.75	45.5836	83.3134	751.783	4 - SHAM Radiotherapy and PLACEBO
21	CIRTED	NA	NA	female	MODERATE-SIGHT THREATENING	966.846	831.382	120.933	207.791	37.5703	47.1566	63.4651	624.586	3 - Radiotherapy and PLACEBO
22	CIRTED	NA	NA	female	MODERATE-SIGHT THREATENING	776.026	1011.33	141.633	106.031	15.65	70.0046	74.0193	950.932	4 - SHAM Radiotherapy and PLACEBO
23	CIRTED	NA	NA	female	MODERATE-SIGHT THREATENING	600.295	691.657	141.633	181.099	15.65	36.5885	65.0727	1001.66	4 - SHAM Radiotherapy and PLACEBO
24	CIRTED	NA	11.9	male	MILD	456.896	NA	183.881	144.223	15.65	NA	53.8841	1031.36	1 - Radiotherapy and Azathioprine
25	CIRTED	13.2	26.6	female	MODERATE-SIGHT THREATENING	1314.8	NA	2195.21	10879.1	887.946	NA	83.3134	936.733	2 - SHAM Radiotherapy and Azathioprine
26	CIRTED	9.1	11.3	female	MODERATE-SIGHT THREATENING	485.475	102.182	249.298	375.069	15.65	37.8287	72.5828	1001.66	1 - Radiotherapy and Azathioprine
27	CIRTED	NA	NA	female	MODERATE-SIGHT THREATENING	3570.87	964.417	2819.97	10576.8	1038.18	45.8424	68.7953	860.987	4 - SHAM Radiotherapy and PLACEBO
28	CIRTED	NA	NA	female	MODERATE-SIGHT THREATENING	930.091	623.983	205.418	221.767	15.65	45.8424	84.8106	958.081	3 - Radiotherapy and PLACEBO
29	CIRTED	NA	16.6	male	MODERATE-SIGHT THREATENING	860.641	311.705	131.247	132.779	15.65	105.419	50.243	1139.34	3 - Radiotherapy and PLACEBO
30	CIRTED	NA	13.4	female	MODERATE-SIGHT THREATENING	379.175	840.23	194.615	331.172	15.65	75.5026	62.5523	1563.55	1 - Radiotherapy and Azathioprine
31	CIRTED	NA	NA	female	MODERATE-SIGHT THREATENING	214.322	528.557	131.247	156.092	22.2935	40.0144	43.0265	894.923	2 - SHAM Radiotherapy and Azathioprine
32	CIRTED	5.3	12.9	female	MODERATE-SIGHT THREATENING	307.045	677.922	351.809	2546.64	39.3407	63.422	76.9182	494.336	3 - Radiotherapy and PLACEBO
33	CIRTED	NA	NA	female	MODERATE-SIGHT THREATENING	201.43	781.872	141.633	1679.68	34.0728	59.4896	72.5828	1053.97	2 - SHAM Radiotherapy and Azathioprine
34	CIRTED	3.5	10.3	male	MODERATE-SIGHT THREATENING	192.123	400.061	162.617	121.761	15.65	92.2616	44.4387	1321.28	2 - SHAM Radiotherapy and Azathioprine
35	CIRTED	8.2	18.3	female	MODERATE-SIGHT THREATENING	178.685	391.079	120.933	150.104	15.65	55.4308	26.548	867.708	4 - SHAM Radiotherapy and PLACEBO
36	CIRTED	NA	9	female	MODERATE-SIGHT THREATENING	180.918	680.661	78	91.2609	15.65	45.0701	24.8801	1115.68	4 - SHAM Radiotherapy and PLACEBO
37	CIRTED	NA	21.7	female	MODERATE-SIGHT THREATENING	192.731	404.581	78	289.793	15.65	38.0407	37.1584	881.25	4 - SHAM Radiotherapy and PLACEBO
38	CIRTED	NA	NA	male	MODERATE-SIGHT THREATENING	181.464	349.47	701.261	8435.32	425.561	84.4352	38.1152	776.619	4 - SHAM Radiotherapy and PLACEBO
39	CIRTED	NA	NA	female	MODERATE-SIGHT THREATENING	198.224	894.011	216.288	348.431	25.5849	33.9087	32.8703	733.503	4 - SHAM Radiotherapy and PLACEBO
40	CIRTED	5.7	13.7	female	MODERATE-SIGHT THREATENING	183.685	479.429	131.247	174.688	15.65	43.0712	45.0487	721.482	3 - Radiotherapy and PLACEBO
41	CIRTED	NA	15.3	male	MODERATE-SIGHT THREATENING	195.332	375.545	110.69	106.031	15.65	41.1617	31.6029	972.476	1 - Radiotherapy and Azathioprine
42	CIRTED	4.8	17	female	MILD	196.027	436.745	78	91.2609	22.2935	NA	11.0195	1453.44	1 - Radiotherapy and Azathioprine
43	CIRTED	NA	NA	female	MODERATE-SIGHT THREATENING	1113.93	138.694	3174.86	10667.8	1305.69	37.2018	20.7322	1107.85	3 - Radiotherapy and PLACEBO
44	CIRTED	NA	39.8	female	MILD	193.997	NA	78	2709.32	15.65	NA	11.2656	908.728	3 - Radiotherapy and PLACEBO
45	CIRTED	NA	NA	female	MODERATE-SIGHT THREATENING	176.677	160.22	282.897	862.5	61.6866	30.0526	8.66677	874.462	2 - SHAM Radiotherapy and Azathioprine
46	CIRTED	NA	NA	male	MILD	214.322	309.655	78	81.9472	15.65	29.2441	13.5666	854.299	2 - SHAM Radiotherapy and Azathioprine
47	CIRTED	5.3	19	male	MODERATE-SIGHT THREATENING	186.895	153.942	1004.66	10208.2	398.365	31.23	14.9104	1069.21	2 - SHAM Radiotherapy and Azathioprine
48	CIRTED	5	11.9	male	MODERATE-SIGHT THREATENING	326.116	221.123	822.517	10544.9	263.049	31.23	23.5745	1195.63	1 - Radiotherapy and Azathioprine
49	Control	NA	NA	male		5290.36	121.266	26607.6	10593.9	5388.08	31.385	218.719	860.987
50	Control	NA	NA	Female		215.488	1416.61	282.897	9545.89	15.65	40.9294	16.8681	1084.57
51	Control	NA	NA	Female		425.402	918.288	271.633	2982.56	23.9318	52.4541	9.81827	1009.03
52	Control	NA	NA	male		208.883	725.023	80.4023	168.384	15.65	33.9087	19.9666	441.278
53	Control	NA	NA	Female		196.741	538.593	131.247	101.001	15.65	87.2721	9.93618	365.922
54	Control	NA	NA	Female		435.572	460.276	1239.52	8625.61	268.921	36.9959	19.6633	1329.89
55	Control	NA	NA	male		208.883	521.076	78	73.0598	15.65	31.5416	8.22034	764.135
56	Control	NA	NA	Female		202.283	1377.89	194.615	1195.43	34.0728	44.0596	25.5425	641.001
57	Control	NA	NA	Female		5182.98	875.953	22192.8	10744.6	5092.18	52.4541	160.352	437.051
58	Control	NA	NA	male		182.048	881.958	78	150.104	15.65	33.7291	7.67386	522.51
59	Control	NA	NA	Female		673.436	648.056	13711.7	10859.4	4153.24	46.1025	106.271	392.482
60	Control	NA	NA	Female		194.656	1166.53	120.933	101.001	15.65	43.5627	13.4347	220.918
61	Control	NA	NA	male		256.801	986.213	3676.94	10303	1641.63	43.5627	70.9179	680.44
62	Control	NA	NA	Female		186.895	291.441	162.617	194.235	15.65	34.2728	5.32977	908.728
63	Control	NA	NA	Female		175.815	1166.53	78	81.9472	15.65	41.1617	20.1189	1195.63
64	Control	NA	NA	Female		186.019	778.993	863.832	10518.1	159.807	49.6067	11.1423	867.708
65	Control	NA	NA	Female		175.625	160.22	294.225	2016.78	35.8143	41.6306	11.3893	657.708
66	Control	NA	NA	Female		175.568	498.868	78	96.0777	15.65	40.241	9.58396	424.547
67	Control	NA	NA	Female		176.677	217.539	1299.98	10355	345.838	30.9253	7.67386	489.748
68	Control	NA	NA	Female		176.9	269.757	141.633	862.5	15.65	30.6274	1.53541	340.721
69	IDG	5.6	12.3	female	NO SIGN	3341.09	96.9848	260.433	10776.3	209.412	40.9294	5.52229	377.136
70	IDG	2	5.4	male	NO SIGN	2692.69	1919.3	249.298	5305.78	39.3407	43.0712	46.2775	795.592
71	IDG	7.5	24.6	female	NO SIGN	322.794	1336.06	183.881	1846.23	41.1254	51.2995	21.9789	278.876
72	IDG	NA	14.8	male	NO SIGN	1932.19	1223.3	78	187.614	15.65	34.2728	33.7864	1236.77
73	IDG	3.9	10.6	male	NO SIGN	1773.96	921.338	141.633	150.104	15.65	36.9959	35.0841	936.733
74	IDG	4.3	12.3	female	NO SIGN	3194.79	546.165	131.247	162.185	15.65	76.6335	30.8869	503.604
75	IDG	NA	12.9	female	NO SIGN	5129.96	787.64	90.4243	221.767	22.2935	62.0916	10.1735	508.284
76	IDG	NA	17.4	female	NO SIGN	15941.1	548.698	1692.71	10579.7	800.889	50.73	45.8666	597.873
77	IDG	4.9	11.3	female	NO SIGN	4432.26	1027.14	521.04	3092.3	30.6336	1256.58	11.2656	512.995
78	IDG	6.4	17.2	female	NO SIGN	766.061	265.884	100.521	450.438	23.9318	30.3365	23.8985	532.149
79	IDG	4.8	14.2	female	NO SIGN	930.091	415.963	78	258.526	15.65	29.1157	48.5597	922.665
80	IDG	13.5	18	male	MILD	204.055	NA	80.4023	228.911	15.65	28.1564	19.3617	674.708
81	IDG	NA	14	female	NO SIGN	340	119.858	183.881	7163.53	130.652	28.7417	19.8147	1278.65
82	IDG	NA	7	female	MILD	942.189	1052.61	294.225	2190.76	17.4695	37.8287	75.9481	445.534
83	IDG	NA	10.3	female	MILD	786.124	1091.21	78	7682.03	69.5765	38.9033	4.40041	258.394
84	IDG	5.3	14	female	NO SIGN	6214.81	939.716	3212.82	10868.2	2431.56	41.6306	85.5621	294.249
85	IDG	NA	12.2	female	NO SIGN	440.779	686.151	78	5370.19	15.65	366.926	5.81518	373.37
86	IDG	5	11.8	male	MILD	2285.59	1381.39	78	150.104	15.65	369.386	35.8335	782.91
87	IDG	NA	11.2	female	NO SIGN	1730.89	1301.54	78	712.592	28.9359	40.9294	18.4673	597.873
88	IDG	4.9	14.1	male	NO SIGN	1627.2	NA	78	174.688	15.65	NA	24.7155	546.842
89	IDG	4.6	11.6	female	NO SIGN	1587.29	1133.57	78	297.866	71.5827	NA	22.7716	537.016
90	IDG	NA	26.9	female	NO SIGN	217.902	1260.51	78	168.384	15.65	42.5854	10.5331	449.821
91	IDG	6.2	16.7	female	NO SIGN	194.656	802.128	78	460.295	15.65	40.0144	29.648	608.462
92	IDG	7	20.1	female	NO SIGN	50171.3	621.329	30239.3	11081.2	6480.76	NA	282.266	854.299
93	IDG	NA	3.8	female	NO SIGN	1233.88	912.197	249.298	7304.9	242.831	472.587	42.4261	527.314
94	IDG	5.1	11.6	female	NO SIGN	1932.19	1203.16	90.4243	181.099	15.65	31.0768	45.457	546.842
95	IDG	NA	13.2	male	NO SIGN	1113.93	1270.73	110.69	7796.89	15.65	31.6999	27.056	657.708
96	IDG	NA	14.3	female	NO SIGN	1233.88	1078.29	78	150.104	15.65	30.9253	31.0653	674.708
97	IDG	4.8	14.6	female	NO SIGN	326.116	543.637	260.433	10456.5	88.1095	28.2696	33.7864	847.644
98	IDG	21.1	39	female	NO SIGN	243.363	281.505	340.168	9175.02	405.107	27.62	21.5083	1408.69
99	IDG	2.7	13.1	female	MILD	1085.69	161.806	317.072	2403.21	112.187	27.7233	27.7388	1115.68
100	INDIGO	19.7	35.5	female	MILD	227.262	631.971	78	2964.29	15.65	38.6854	37.7315	476.167
101	INDIGO	6.1	18.4	female	MODERATE-SIGHT THREATENING	261.001	1564.01	78	168.384	15.65	31.6999	58.7214	541.913
102	INDIGO	18.9	31.7	male	MODERATE-SIGHT THREATENING	208.883	2085.33	78	194.235	15.65	31.385	58.0537	449.821
103	INDIGO	NA	12.3	female	MODERATE-SIGHT THREATENING	420.437	1608.04	961.92	811.221	59.7481	43.5627	35.4581	860.987
104	INDIGO	5.4	9.8	female	MILD	396.771	1505.91	100.521	266.189	15.65	33.1997	61.1912	1139.34
105	INDIGO	4.6	20.6	female	MODERATE-SIGHT THREATENING	401.352	1011.33	78	665.308	15.65	35.0199	43.2272	489.748
106	INDIGO	9	18.7	female	NO SIGN	1085.69	1370.89	227.225	3421.76	17.4695	47.1566	40.8398	958.081
107	INDIGO	2.4	14.2	female	MODERATE-SIGHT THREATENING	358.759	2161.83	78	81.9472	15.65	44.3102	39.0806	1123.53
108	INDIGO	4.9	12.4	female	NO SIGN	992.127	1553.06	363.512	4498.32	98.8625	36.1871	41.8288	922.665
109	INDIGO	24.1	51.7	female	MILD	392.263	1353.44	271.633	6233.93	83.8989	38.0407	41.2344	901.809
110	INDIGO	9.3	26	female	MILD	522.758	1919.3	317.072	1269.78	90.2343	47.1566	34.3404	908.728
111	INDIGO	4.8	13.3	male	NO SIGN	1400.54	1384.9	447.111	10110.9	135.391	40.469	39.2747	776.619
112	INDIGO	15.1	28.5	female	MILD	503.697	1427.23	162.617	2086	15.8919	57.59	33.6025	715.52
113	INDIGO	6.4	14.7	female	MILD	332.937	1656.2	78	314.316	15.65	43.0712	28.0825	255.565
114	INDIGO	16.4	39.6	female	MILD	746.524	656.153	422.929	915.041	22.2935	120.502	19.9666	733.503
115	INDIGO	4.6	12.7	female	NO SIGN	3088.59	1263.91	5892.46	10857.2	2904.7	49.8856	43.0265	894.923
116	INDIGO	11.1	25.7	female	NO SIGN	2396.18	1637.62	282.897	1846.23	142.59	48.778	31.2442	692.002
117	INDIGO	4.2	13.2	female	MODERATE-SIGHT THREATENING	516.309	1477.14	78	96.0777	15.65	84.8371	23.7363	745.657
118	INDIGO	4	10.5	female	MODERATE-SIGHT THREATENING	383.466	543.637	78	121.761	15.65	32.8549	24.3875	641.001
119	INDIGO	NA	12.5	female	NO SIGN	509.956	778.993	216.288	322.694	15.65	63.7577	27.5675	674.708
120	INDIGO	8.2	20.8	female	MILD	366.721	1332.6	162.617	2438.95	15.65	41.6306	24.3875	467.264
121	INDIGO	10.5	44	female	MILD	252.765	541.113	78	144.223	15.65	30.1937	33.6025	462.859
122	INDIGO	12.4	30.4	female	MILD	217.902	169.826	110.69	96.0777	15.65	NA	18.6153	476.167
123	INDIGO	4.6	17.8	female	MODERATE-SIGHT THREATENING	233.294	597.626	152.09	811.221	15.65	29.6402	31.4234	508.284
124	INDIGO	5.6	10.7	male	MODERATE-SIGHT THREATENING	219.151	273.652	78	181.099	15.65	29.6402	23.7363	449.821
125	INDIGO	4.8	16	female	MODERATE-SIGHT THREATENING	181.186	114.293	78	101.001	15.65	29.5063	6.62001	428.686
126	INDIGO	NA	39.1	female	NO SIGN	200.598	613.391	78	250.967	15.65	39.3433	28.9484	358.584
127	INDIGO	7.4	24.9	female	NO SIGN	182.355	579.423	521.04	8443.85	274.836	37.8287	16.5831	416.357
128	INDIGO	4	11.5	female	NO SIGN	392.263	1462.82	78	1376.46	20.6704	48.778	26.0435	512.995
129	INDIGO	9	21.5	female	NO SIGN	236.51	1686.06	162.617	1137.12	28.9359	44.0596	24.5513	512.995
130	INDIGO	5.7	17.7	female	MILD	207.87	1868.79	78	402.599	15.65	39.5656	13.4347	635.497
131	INDIGO	25.5	34.2	female	NO SIGN	316.325	1545.77	78	116.411	15.65	365.289	21.0414	480.663
132	INDIGO	NA	68.3	male	NO SIGN	379.175	1091.21	78	174.688	15.65	41.8672	14.3673	630.025
133	INDIGO	46	51.3	male	MILD	485.475	543.637	110.69	1361.04	63.6387	46.364	16.4412	404.29
134	INDIGO	NA	31.1	female	NO SIGN	197.473	1391.93	78	150.104	15.65	35.2105	23.5745	657.708
135	INDIGO	6.8	16.9	female	MODERATE-SIGHT THREATENING	199.786	887.977	90.4243	200.961	15.65	34.6432	24.2241	652.107
136	INDIGO	26.3	40.9	male	NO SIGN	766.061	1480.72	2404.97	10613.5	1052.23	NA	61.6438	582.23
137	INDIGO	7.5	19.2	female	MILD	1005.01	1311.86	110.69	5434.12	206.699	29.5063	39.0806	950.932
138	INDIGO	NA	41	male	NO SIGN	214.322	164.995	78	1009.92	15.65	28.3847	8.89304	1287.12

### Sheet: Longitudinal CIRTED
Donor_ID	Week	SPARC ng/ml
1	0	61.3651
1	12	89.0734
1	48	54.8735
3	0	114.164
3	12	42.0423
3	48	90.4544
5	0	10.6816
5	12	11.8148
6	12	15.5054
6	48	18.4057
9	0	77.2808
9	12	73.8511
9	48	64.8784
10	0	122.274
10	12	94.2941
10	48	74.9972
11	0	37.8282
11	12	168.588
11	48	45.9151
13	0	47.4314
13	12	45.6373
13	48	43.5412
15	0	32.736
15	12	43.8408
15	48	39.9421
16	0	14.6596
16	12	40.0029
17	0	104.286
17	12	110.461
18	0	95.6558
18	12	75.8549
18	48	77.2808
19	0	77.2808
19	12	81.531
19	48	55.7622
20	0	12.6166
20	12	12.7861
20	48	11.6633
21	0	89.9026
21	12	124.515
21	48	73.8511
22	0	73.2771
22	12	89.35
22	48	38.7414
23	0	58.422
23	12	50.7133
23	48	50.4154
25	0	90.1786
25	12	75.2832
25	48	45.6373
26	0	20.3703
26	12	18.4057
26	48	12.4502
27	0	90.1786
27	12	73.8511
27	48	61.3651
28	0	91.5555
28	12	94.5669
28	48	74.1379
31	0	53.687
31	12	84.9007
31	48	47.4314
32	0	98.0936
32	12	99.7094
33	0	88.5196
33	12	80.4017
33	48	87.965
34	0	57.2411
34	12	72.1269
34	48	87.4097
35	0	87.6875
35	12	74.4245
35	48	55.1699
36	0	64.5864
36	12	92.1049
36	48	62.5385
38	0	17.1284
38	48	65.6257
39	0	64.002
39	12	58.1269
39	48	47.4314
40	0	61.6586
40	12	69.2396
40	48	58.7169
41	0	56.6499
41	12	70.1075
41	48	40.2423
42	0	56.9456
42	12	60.7775
42	48	74.7109
43	0	68.3702
43	12	90.4544
43	48	76.4258
45	0	39.0416
45	12	52.2014
45	48	59.6008
46	0	73.2771
46	12	76.9959
46	48	48.626
47	0	74.4678
47	12	65.6257
47	48	29.7061
48	0	103.45
48	12	76.9959
48	48	87.1317

### Sheet: Essen
Sample_ID	SPARC (ng/ml)	Orbitopathy	TRAb IU/L	TSH mU/L	fT3 pmol/L	fT4 pmol/L	Notes
E1	9.328	mild	2.56	0.44	5.4	14.6
E2	2.928	mild	16.67	0.01	12.2	24.1
E3	12.622	mild	1.7	0.84	5.9	16.4
E4	7.158	mild	12.82	0.17	4.1	19.3
E5	8.946	mild		0.53		17.1
E6	7.522	mild	1.7	0.04	3.11
E7	25.834	mild	40	0.02		16.9
E8	8.16	mild	1.87	1.27	4.7	12.7
E9	4.57	mild		1.49	4.9	19.3
E10	6.044	mild		5.43	4.2	12.8
E11	0.632	mild		0.46	3.6	11.3
E12	6.412	mild		2.1	5.1	20.1
E13	22.128	mild
E14	3.908	mild		0.3	5.5	17.6
E15	7.984	mild	3.84	1.57	4.3	15.2
E16	5.946	mild	31.4	10.88	4.1	15.3
E17	15.952	mild	15.94	0.01	10.9	25.6
E18	6.892	mild	32.32	0.09	4.1	17.4
E19	14.538	mild	9.17	2.02	4.3	18.7
E20	38.116	mild	1.84	1.34	4.9	14.4
E21	4.014	mild
E22	2.478	mild	3.91	0.01	8.5	22.1
E23	7.242	mild
E24	8.83	mild	16.54	0.01	5.5	11.6
E25	7.296	mild
E26	6.19	mild
E27	2.356	mild	11.79	0.05		9.9
E28	20.662	moderate_sight_threatening	5.4	2.33	4.5	12.8
E29	31.914	moderate_sight_threatening	27.5	0.05	3.8	14.1
E30	27.602	moderate_sight_threatening
E31	96.666	moderate_sight_threatening	357.2	0.06	8.1	14.3
E32	9.604	moderate_sight_threatening	2.25	0.02	5.9	17.9
E33	26.04	moderate_sight_threatening	74	1.04	5.1	15
E34	15.924	moderate_sight_threatening	0.3
E35	10.266	moderate_sight_threatening	2.25	0.02	5.9	17.9
E36	4.95	moderate_sight_threatening
E37	14.152	moderate_sight_threatening		0.67	5.2	20.1
E38	15.516	moderate_sight_threatening	40	0.01	6.9	16.1
E39	27.09	moderate_sight_threatening	40	0.03	6.5	12
E40	37.5	moderate_sight_threatening	9.24	1.53	5.3	12.7
E41	20.196	moderate_sight_threatening	3.74	0.01	6.9	19.9
E42	104.922	moderate_sight_threatening	17.48	0.01	8.9	26.3
E43	7.708	moderate_sight_threatening	40	0.01	6.4	7.2
E44	5.646	moderate_sight_threatening		1.11	3.6	29.6
E45	19.252	moderate_sight_threatening		8.93	4	17.9
E46	3.074	moderate_sight_threatening	0.3	4.41	3.1	18.6
E47	9.512	moderate_sight_threatening	0.54	3.01	4.3	12.1
E48	11.684	moderate_sight_threatening	35.53	4.49	3.6	15.4
E49	8.674	moderate_sight_threatening		0.01	8.1	31.3
E50	10.138	moderate_sight_threatening	3.95	0.53	3.5	21.2
E51	13.736	moderate_sight_threatening		0.38	4.4	16.1
E52	19.388	moderate_sight_threatening
E53	7	moderate_sight_threatening
E54	66.14	moderate_sight_threatening		3.34
E55	17.722	moderate_sight_threatening		0.46	5.1	17.2
E56	27.092	moderate_sight_threatening	15.88	0.01	4.1	14.6
E57	5.38	moderate_sight_threatening		0.88
E58	18.618	moderate_sight_threatening	9.46	0.02	7.4	13.4
E59	8.1	moderate_sight_threatening	33.11	0.73	4.4	17.7
E60	20.932	moderate_sight_threatening		0.33	5.2	23
E61	11.676	moderate_sight_threatening		0.37	5.7	20.3
E62	15.208	moderate_sight_threatening	3.15	0.01		22.8
E63	5.322	moderate_sight_threatening		1.71	3.1	17.4
E64	5.876	moderate_sight_threatening		2.76	4.5	13.1
E65	11.162	moderate_sight_threatening
E66	4.6	moderate_sight_threatening	6.53	3.14	4.6	13.2
E67	0.596	moderate_sight_threatening	46.72	0.04	3.7	9.6
E68	8.384	moderate_sight_threatening
E69	23.522	moderate_sight_threatening	3.35	0.03	5.7	18.7
E70	13.008	moderate_sight_threatening
E71	4.044	moderate_sight_threatening
E72	2.93	moderate_sight_threatening	24.33	0.05	5.2	18.9
E73	13.062	moderate_sight_threatening	1.71	0.7	6.8	16.4
E74	6.268	moderate_sight_threatening	38.1	0.33	4.9	12.3
E75	43.438	moderate_sight_threatening	19.21	0.01	9.8	24.8
E76	10.414	moderate_sight_threatening	37.94	0.01	7.1	14.6
E77	5.026	moderate_sight_threatening	40	10.72	4.7	9.7
E78	67.924	moderate_sight_threatening	35.91	0.04	5.3	22.5
E79	16.58	moderate_sight_threatening	8.51	0.01	18.9	31.7
E80	7.744	moderate_sight_threatening	40	0.41
E81	8.666	moderate_sight_threatening
E82	5.384	moderate_sight_threatening	36	0.43	3.9	18.5
E83	6.324	moderate_sight_threatening	10.46	3.59	4.1	19.5
E84	2.53	moderate_sight_threatening		0.83
E85	9.172	moderate_sight_threatening	29.25	1.27		13.5
E86	5.384	moderate_sight_threatening
E87	16.176	moderate_sight_threatening	40	0.01	10.3	19.8
E88	16.344	moderate_sight_threatening		0.34
E89	10.174	moderate_sight_threatening	11.6
E90	8.154	moderate_sight_threatening	21.7	11.12	4.6	10.4
E91	6.37	moderate_sight_threatening	1.77	2.33	5.2	18.5
E92	7.38	moderate_sight_threatening	5.16	0.01	5.4	13.9
E93	13.27	moderate_sight_threatening	9.52	95.17	4.1	6.7
E94	5.442	moderate_sight_threatening	3.08	1.06	5.2	12.2
E95	15.09	moderate_sight_threatening	32.38	0.35	4.6	5.7
E96	12.96	moderate_sight_threatening	1.98	0.27	4.8	25.1
E97	13.434	moderate_sight_threatening	33.16	1.37	6.4	6.2
E98	21.274	moderate_sight_threatening	9.15	0.05	6.3	15
E99	3.57	moderate_sight_threatening	2.8	3.08	4.6	15.9
E100	15.958	moderate_sight_threatening	28.77	0.01	9.9	15.8
E101	18.534	moderate_sight_threatening	28.36	7.65	2	0.6	Exluded from correlation analysis
E102	8.742	moderate_sight_threatening	26.7	4.96	4	11.4
E103	11.806	moderate_sight_threatening	13.04		4.7	20.4
E104	7.188	moderate_sight_threatening	22.64	0.01	10	20.8
E105	2.52	moderate_sight_threatening	2.78	1.69	5.2	15.7
E106	7.024	moderate_sight_threatening	22.22	0.01	3.1	9.7
E107	6.564	moderate_sight_threatening	6.06	0.11	4.4	15.9
E108	8.526	moderate_sight_threatening	16.71	0.33	5.5	21.1
E109	9.318	moderate_sight_threatening		0.11	4.8	24.9
